# Different selection dynamics of S and RdRp between SARS-CoV-2 genomes with and without the dominant mutations

**DOI:** 10.1101/2021.01.03.20237602

**Authors:** Necla Koçhan, Doğa Eskier, Aslı Suner, Gökhan Karakülah, Yavuz Oktay

## Abstract

SARS-CoV-2 is a betacoronavirus responsible for the COVID-19 pandemic that has affected millions of people worldwide, with no dedicated treatment or vaccine currently available. As pharmaceutical research against and the most frequently used tests for SARS-CoV-2 infection both depend on the genomic and peptide sequences of the virus for their efficacy, understanding the mutation rates and content of the virus is critical. Two key proteins for SARS-CoV-2 infection and replication are the S protein, responsible for viral entry into the cells, and RdRp, the RNA polymerase responsible for replicating the viral genome. Due to their roles in the viral cycle, these proteins are crucial for the fitness and infectiousness of the virus. Our previous findings had shown that the two most frequently observed mutations in the SARS-CoV-2 genome, 14408C>T in the RdRp coding region, and 23403A>G in the S gene, are correlated with higher mutation density over time. In this study, we further detail the selection dynamics and the mutation rates of SARS-CoV-2 genes, comparing them between isolates carrying both mutations, and isolates carrying neither. We find that the S gene and the RdRp coding region show the highest variance between the genotypes, and their selection dynamics contrast each other over time. The S gene displays higher positive selection in mutant isolates early on, and undergoes increasing negative selection over time, whereas the RdRp region in the mutant isolates shows strong negative selection throughout the pandemic.
