## Supplementary File 1 for "Different selection dynamics of S and RdRp between SARS-CoV-2 genomes with and without the dominant mutations"

### Sheet: File S1
#File S1. The synonymous mutation rate (dN) per site per day, nonsynonymous mutation rate (dS) per site per day
and the dN/dS ratio per day for each gene in both UK and US for different phenotypes. *p-value<0.05 is significant
# MT indicates Mutant, WT indicates Wild Type
Gene	dN	p*	R^2_adj of fitted model for dN	dS	pvalue*	R^2_adj of fitted model for dS	dN/dS	p*	R^2_adj of fitted model for the dN/dS ratio	Country-Phenotype
E	9.413e-07	<0.001*	0.01416	1.433e-06	<0.001*	0.008458	0.545312	<0.001*	0.5455	UK-WT
E	9.638e-07	<0.001*	0.01988	1.039e-06	<0.001*	0.009282	0.4417	<0.001*	0.5344	UK-MT
M	4.763e-07	<0.001*	0.01478	2.704e-06	<0.001*	0.02218	0.01534	<0.001*	0.01609	UK-WT
M	5.826e-07	<0.001*	0.02655	1.315e-06	<0.001*	0.02602	0.027079	<0.001*	0.03252	UK-MT
N	2.592e-06	<0.001*	0.1847	2.117e-06	<0.001*	0.06147	0.163554	<0.001*	0.1737	UK-WT
N	3.307e-06	<0.001*	0.1985	3.095e-06	<0.001*	0.106	0.129355	<0.001*	0.1663	UK-MT
nsp14	3.172e-07	<0.001*	0.02678	1.025e-06	<0.001*	0.02493	0.027427	<0.001*	0.02895	UK-WT
nsp14	4.455e-07	<0.001*	0.03988	1.392e-06	<0.001*	0.04591	0.0335	<0.001*	0.04242	UK-MT
orf1ab	1.268e-06	<0.001*	0.5537	1.105e-06	<0.001*	0.3669	0.365761	<0.001*	0.3613	UK-WT
orf1ab	6.91e-07	<0.001*	0.4828	1.299e-06	<0.001*	0.4182	0.202852	<0.001*	0.2468	UK-MT
Orf3a	3.024e-06	<0.001*	0.08727	2.352e-06	<0.001*	0.02146	0.102318	<0.001*	0.1045	UK-WT
Orf3a	3.284e-06	<0.001*	0.09715	9.307e-07	<0.001*	0.009999	0.091787	<0.001*	0.1153	UK-MT
Orf6	4.214e-07	<0.001*	0.00454	1.729e-06	<0.001*	0.007954	0.005269	<0.001*	0.005281	UK-WT
Orf6	4.789e-07	<0.001*	0.00691	1.091e-06	<0.001*	0.005812	0.0061259	<0.001*	0.007705	UK-MT
Orf7a	7.058e-07	<0.001*	0.007288	6.536e-07	0.0065	0.001877	0.006904	<0.001*	0.00827	UK-WT
Orf7a	8.55e-07	<0.001*	0.00915	4.554e-07	0.00626	0.0004402	0.0078579	<0.001*	0.01078	UK-MT
Orf7b	1.141e-06	<0.001*	0.003647	6.11e-07	0,0206*	0.001278	0.192185	<0.001*	0.1926	UK-WT
Orf7b	2.174e-06	<0.001*	0.01511	3.101e-07	<0.001*	0.000764	0.159923	<0.001*	0.1924	UK-MT
Orf10	1.798e-06	<0.001*	0.01185	5.049e-07	0,0309*	0.001137	0.0127	<0.001*	0.01305	UK-WT
Orf10	2.052e-06	<0.001*	0.01871	1.061e-06	<0.001*	0.003741	0.0137536	<0.001*	0.01994	UK-MT
RdRp	2.202e-06	<0.001*	0.2649	2.843e-07	<0.001*	0.01963	0.349734	<0.001*	0.3527	UK-WT
RdRp	7.219e-07	<0.001*	0.1169	2.633e-06	<0.001*	0.2479	0.1154	<0.001*	0.1513	UK-MT
S	3.512e-07	<0.001*	0.07123	9.724e-07	<0.001*	0.063	0.07126	<0.001*	0.07538	UK-WT
S	1.18e-06	<0.001*	0.2688	1.496e-06	<0.001*	0.1142	0.210522	<0.001*	0.258	UK-MT
Orf8	1.922e-06	<0.001*	0.03841	6.949e-07	<0.001*	0.00202	0.047599	<0.001*	0.04992	UK-WT
Orf8	8.858e-07	<0.001*	0.01831	1.097e-06	<0.001*	0.009546	0.02439	<0.001*	0.03169	UK-MT
E	9.607e-08	0.0828	0.0007125	7.689e-07	<0.001*	0.005319	0.398742	<0.001*	0.3908	US-WT
E	3.033e-07	<0.001*	0.005506	1.512e-06	<0.001*	0.01078	0.311991	<0.001*	0.4097	US-MT
M	6.064e-07	<0.001*	0.02094	5.727e-06	<0.001*	0.0382	0.052738	<0.001*	0.05879	US-WT
M	3.378e-07	<0.001*	0.01641	1.773e-06	<0.001*	0.03584	0.029094	<0.001*	0.04149	US-MT
N	2.98e-06	<0.001*	0.06553	2.439e-06	<0.001*	0.03024	0.12321	<0.001*	0.1259	US-WT
N	6.77e-06	<0.001*	0.1233	7.706e-06	<0.001*	0.08528	0.113594	<0.001*	0.1822	US-MT
nsp14	1.319e-06	<0.001*	0.08175	1.02e-05	<0.001*	0.2649	0.085114	<0.001*	0.08212	US-WT
nsp14	7.589e-07	<0.001*	0.07235	2.455e-06	<0.001*	0.06047	0.054028	<0.001*	0.08039	US-MT
orf1ab	1.565e-06	<0.001*	0.6235	1.459e-06	<0.001*	0.3556	0.398952	<0.001*	0.3844	US-WT
orf1ab	9.371e-07	<0.001*	0.537	2.066e-06	<0.001*	0.5617	0.11223	<0.001*	0.1456	US-MT
Orf3a	2.988e-06	<0.001*	0.08203	1.888e-06	<0.001*	0.01534	0.10497	<0.001*	0.1038	US-WT
Orf3a	8.114e-06	<0.001*	0.2732	1.526e-06	<0.001*	0.02632	0.279332	<0.001*	0.344	US-MT
Orf6	8.056e-07	<0.001*	0.005908	4.942e-06	<0.001*	0.01133	0.037005	<0.001*	0.03449	US-WT
Orf6	4.736e-07	<0.001*	0.004883	8.26e-07	<0.001*	0.004135	0.024001	<0.001*	0.03246	US-MT
Orf7a	1.052e-06	0,0103*	0.001978	4.368e-06	0.416	0	0.022202	<0.001*	0.02226	US-WT
Orf7a	7.705e-07	<0.001*	0.003466	1.759e-06	<0.001*	0.001582	0.021398	<0.001*	0.02776	US-MT
Orf7b	5.494e-07	0,0249*	0.001758	4.401e-07	0.0573	0.001141	0.163187	<0.001*	0.1723	US-WT
Orf7b	8.562e-07	0,0102*	0.0005111	1.232e-06	<0.001*	0.002885	0.11036	<0.001*	0.1422	US-MT
Orf10	9.829e-07	<0.001*	0.006311	1.23e-06	<0.001*	0.0038	0.047343	<0.001*	0.04525	US-WT
Orf10	5.537e-07	<0.001*	0.004769	2.16e-06	<0.001*	0.009739	0.027494	<0.001*	0.03729	US-MT
RdRp	1.347e-06	<0.001*	0.16	3.216e-07	<0.001*	0.02323	0.275132	<0.001*	0.2778	US-WT
RdRp	1.001e-06	<0.001*	0.1676	4.892e-06	<0.001*	0.4861	0.081724	<0.001*	0.1186	US-MT
S	3.598e-07	<0.001*	0.06697	3.998e-06	<0.001*	0.1428	0.062388	<0.001*	0.07431	US-WT
S	2.055e-06	<0.001*	0.3916	1.212e-06	<0.001*	0.08855	0.302108	<0.001*	0.3872	US-MT
Orf8	2.019e-05	<0.001*	0.3061	1.543e-06	<0.001*	0.006882	0.392015	<0.001*	0.4059	US-WT
Orf8	2.727e-06	<0.001*	0.05677	2.467e-06	<0.001*	0.01002	0.0827	<0.001*	0.1088	US-MT
