## Supplementary File 2 for "Different selection dynamics of S and RdRp between SARS-CoV-2 genomes with and without the dominant mutations"

### Sheet: File S2
		#File S2. The synonymous mutation rate (dN) per site per day, nonsynonymous mutation rate (dS) per site per day
		and the dN/dS ratio per day for each gene in both UK and US for different phenotypes and for different time intervals. *p-value<0.05 is significant
		# MT indicates Mutant, WT indicates Wild Type
Gene	dN	p*	R^2_adj of fitted model for dN	dS	p*	R^2_adj of fitted model for dS	dN/dS	p*	R^2_adj of fitted model for dN/dS ratio	Country-Phenotype	Period	Period1: 13.03.2020-01.04.2020	80-99
E	7.31e-07	<0.001*	0.00932	1.832e-06	<0.001*	0.009543	6.68	0.251	0.0001702	UK-WT	1	Period2: 02.04.202-14.05.2020	100-143
E	2.76e-07	<0.001*	0.003591	2.813e-07	0,0221*	0.001363	3.774	0.27	6.987e-05	UK-MT	1	Period3: 15.06.2020-14.07.2020	174-203
E	1.182e-06	<0.001*	0.01831	1.316e-06	<0.001*	0.008697	0.47214	<0.001*	0.5397	UK-WT	2	Period4: 15.07.2020-22.08.2020	204-242
E	9.247e-07	<0.001*	0.01638	7.851e-07	<0.001*	0.005395	0.467972	<0.001*	0.5633	UK-MT	2
E	1.449e-07	0.138	0.000806	2.203e-07	0.165	0.000618	0.47073	<0.001*	0.4286	US-WT	1
E	7.126e-08	0.0454	0.0007588	9.249e-07	<0.001*	0.00475	0.48347	<0.001*	0.4518	US-MT	1
E	1.022e-07	0.328	NA	1.508e-06	0,0056*	0.009437	0.33744	<0.001*	0.4002	US-WT	2
E	3.403e-07	<0.001*	0.00513	3.258e-06	<0.001*	0.02184	0.350048	<0.001*	0.4344	US-MT	2
E	0	NA	NA	0	NA	NA	0.09082	0,0181*	0.1405	US-WT	3
E	2.757e-07	0,0159*	0.003567	2.679e-07	0,0389*	0.002423	0.209387	<0.001*	0.4041	US-MT	3
E	0	NA	NA	0	NA	NA	0.2396	0.448	0.1619	US-WT	4
E	2.473e-07	0,0321*	0.006155	9.886e-07	0,0103*	0.009533	0.253567	<0.001*	0.5678	US-MT	4
M	3.476e-07	<0.001*	0.01071	3.18e-06	<0.001*	0.01856	0.012963	<0.001*	0.01275	UK-WT	1
M	3.947e-07	<0.001*	0.01365	7.73e-07	<0.001*	0.01036	0.01887	<0.001*	0.01815	UK-MT	1
M	6.431e-07	<0.001*	0.01935	2.43e-06	<0.001*	0.03967	0.016775	<0.001*	0.01943	UK-WT	2
M	5.27e-07	<0.001*	0.02184	1.367e-06	<0.001*	0.02486	0.02442	<0.001*	0.03008	UK-MT	2
M	4.249e-07	<0.001*	0.01235	7.894e-06	<0.001*	0.0958	0.048881	<0.001*	0.04713	US-WT	1
M	2.586e-07	<0.001*	0.007739	9.005e-07	<0.001*	0.01168	0.041282	<0.001*	0.04074	US-MT	1
M	5.046e-07	<0.001*	0.01589	3.685e-06	<0.001*	0.05364	0.05778	<0.001*	0.06665	US-WT	2
M	2.646e-07	<0.001*	0.01113	1.079e-06	<0.001*	0.01829	0.02671	<0.001*	0.03378	US-MT	2
M	0	NA	NA	0	NA	NA	0.003336	0,0065*	0.1902	US-WT	3
M	6.4e-07	<0.001*	0.03717	2.601e-06	<0.001*	0.05652	0.03327	<0.001*	0.0614	US-MT	3
M	4.935e-06	0.552	NA	1.306e-05	0.448	0.1611	0.2036	0.551	NA	US-WT	4
M	2.951e-07	<0.001*	0.01831	3.915e-06	<0.001*	0.1111	0.021409	<0.001*	0.04818	US-MT	4
N	2.208e-06	<0.001*	0.1331	1.572e-06	<0.001*	0.04275	0.13562	<0.001*	0.1277	UK-WT	1
N	2.681e-06	<0.001*	0.1222	2.588e-06	<0.001*	0.06582	1.10323	<0.001*	0.09938	UK-MT	1
N	3.274e-06	<0.001*	0.2603	2.545e-06	<0.001*	0.07449	0.21063	<0.001*	0.2408	UK-WT	2
N	3.329e-06	<0.001*	0.01918	2.661e-06	<0.001*	0.08206	0.138948	<0.001*	0.17	UK-MT	2
N	3.054e-06	<0.001*	0.09351	2.151e-06	<0.001*	0.04384	0.15572	<0.001*	0.1417	US-WT	1
N	2.657e-06	<0.001*	0.03685	3.37e-06	<0.001*	0.02868	0.047401	<0.001*	0.04572	US-MT	1
N	2.724e-06	<0.001*	0.0803	1.766e-06	<0.001*	0.03422	0.12683	<0.001*	0.1456	US-WT	2
N	4.621e-06	<0.001*	0.1047	5.01e-06	<0.001*	0.07215	0.100807	<0.001*	0.1298	US-MT	2
N	3.642e-06	0.298	0.003769	4.804e-06	0.329	NA	0.01783	0.317	0.001035	US-WT	3
N	7.077e-06	<0.001*	0.1985	6.783e-06	<0.001*	0.09822	0.16886	<0.001*	0.3245	US-MT	3
N	2.673e-06	0.552	NA	1.258e-05	0.448	0.1611	0.2036	0.551	NA	US-WT	4
N	5.725e-06	<0.001*	0.5444	4.18e-06	<0.001*	0.241	0.18046	<0.001*	0.401	US-MT	4
nsp14	2.642e-07	<0.001*	0.0199	1.209e-06	<0.001*	0.02974	0.023073	<0.001*	0.02173	UK-WT	1
nsp14	3.438e-07	<0.001*	0.02741	1.335e-06	<0.001*	0.03047	0.029663	<0.001*	0.02884	UK-MT	1
nsp14	3.873e-07	<0.001*	0.03438	8.656e-07		0.02091	0.033244	<0.001*	0.03718	UK-WT	2
nsp14	4.915e-07	<0.001*	0.04289	1.288e-06	<0.001*	0.04201	0.037842	<0.001*	0.04653	UK-MT	2
nsp14	1.867e-06	<0.001*	0.107	1.134e-05	<0.001*	0.2741	0.129	<0.001*	0.1165	US-WT	1
nsp14	5.876e-07	<0.001*	0.04124	3.015e-06	<0.001*	0.05645	0.047297	<0.001*	0.04464	US-MT	1
nsp14	8.599e-07	<0.001*	0.05723	1.004e-05	<0.001*	0.314	0.049552	<0.001*	0.05471	US-WT	2
nsp14	6.89e-07	<0.001*	0.05252	2.578e-06	<0.001*	0.06723	0.047775	<0.001*	0.05954	US-MT	2
nsp14	0	NA	NA	1.11e-06	0.156	0.03351	0.06036	0.168	0.03005	US-WT	3
nsp14	1.018e-06	<0.001*	0.1356	1.977e-06	<0.001*	0.07073	0.07863	<0.001*	0.1514	US-MT	3
nsp14	0	NA	NA	0	NA	NA	0.005782	0.305	0.576	US-WT	4
nsp14	8.99e-07	<0.001*	0.1324	2.184e-06	<0.001*	0.1107	0.064441	<0.001*	0.1434	US-MT	4
Orf10	1.99e-06	<0.001*	0.01135	2.122e-07	0.314	8.732e-06	0.0134	<0.001*	0.01226	UK-WT	1
Orf10	1.119e-06	<0.001*	0.006724	3.541e-07	0.124	0.0004594	0.007881	<0.001*	0.007477	UK-MT	1
Orf10	1.839e-06	<0.001*	0.01292	9.229e-07	0.0856	0.001775	0.013413	<0.001*	0.01413	UK-WT	2
Orf10	1.129e-06	<0.001*	0.009348	9.829e-07	<0.001*	0.002836	0.0080503	<0.001*	0.01027	UK-MT	2
Orf10	1.884e-06	<0.001*	0.01253	1.705e-08	<0.001*	0.01162	0.082774	<0.001*	0.07238	US-WT	1
Orf10	3.589e-07	0,0152*	0.001524	1.088e-06	0,0022*	0.002601	0.04002	<0.001*	0.03572	US-MT	1
Orf10	5.449e-07	0.157	NA	3.609e-06	0,0065*	0.01068	0.037151	<0.001*	0.0467	US-WT	2
Orf10	5.58e-07	<0.001*	0.004416	1.597e-06	<0.001*	0.005381	0.033249	<0.001*	0.04194	US-MT	2
Orf10	0	NA	NA	0	NA	NA	0.0001006	0,0057*	0.1898	US-WT	3
Orf10	8.713e-07	<0.001*	0.008267	2.715e-06	<0.001*	0.01255	0.008042	<0.001*	0.01502	US-MT	3
Orf10	0	NA	NA	0	NA	NA	0.0001167	0.54	NA	US-WT	4
Orf10	6.45e-07	0.052	0.004969	6.186e-06	<0.001*	0.03386	0.051462	<0.001*	0.1128	US-MT	4
orf1ab	1.328e-06	<0.001*	0.5403	1.085e-06	<0.001*	0.356	0.41141	<0.001*	0.3808	UK-WT	1
orf1ab	5.69e-07	<0.001*	0.3446	1.092e-06	<0.001*	0.3073	0.252196	<0.001*	0.2426	UK-MT	1
orf1ab	1.27e-06	<0.001*	0.5982	1.194e-06	<0.001*	0.4068	0.3165	<0.001*	0.3629	UK-WT	2
orf1ab	6.925e-07	<0.001*	0.4795	1.316e-06	<0.001*	0.4055	0.223151	<0.001*	0.2705	UK-MT	2
orf1ab	1.714e-06	<0.001*	0.6362	1.595e-06	<0.001*	0.3364	0.45204	<0.001*	0.4094	US-WT	1
orf1ab	8.568e-07	<0.001*	0.4134	2.272e-06	<0.001*	0.4995	0.168962	<0.001*	0.1592	US-MT	1
orf1ab	1.488e-06	<0.001*	0.6439	1.325e-06	<0.001*	0.3758	0.33016	<0.001*	0.3844	US-WT	2
orf1ab	8.507e-07	<0.001*	0.4948	2.137e-06	<0.001*	0.5518	0.126082	<0.001*	0.1528	US-MT	2
orf1ab	1.275e-06	<0.001*	0.63	6.103e-07	0,0022*	0.2409	0.38071	<0.001*	0.6711	US-WT	3
orf1ab	1.075e-06	<0.001*	0.67	1.925e-06	<0.001*	0.639	0.06766	<0.001*	0.1312	US-MT	3
orf1ab	9.313e-07	0.244	0.721	4.112e-07	0.552	NA	0.2404	0.446	0.1701	US-WT	4
orf1ab	8.267e-07	<0.001*	0.6338	2.209e-06	<0.001*	0.7269	0.023904	<0.001*	0.05404	US-MT	4
Orf3a	3.46e-06	<0.001*	0.09208	2.38e-06	<0.001*	0.01814	0.117487	<0.001*	0.1087	UK-WT	1
Orf3a	3.332e-06	<0.001*	0.07805	1.329e-06	<0.001*	0.01091	0.095784	<0.001*	0.09212	UK-MT	1
Orf3a	2.796e-06	<0.001*	0.08799	2.427e-06	<0.001*	0.02724	0.093007	<0.001*	0.1074	UK-WT	2
Orf3a	3.39e-06	<0.001*	0.0974	9.374e-07	<0.001*	0.01001	0.09661	<0.001*	0.1173	UK-MT	2
Orf3a	4.061e-06	<0.001*	0.1115	2.811e-06	<0.001*	0.02067	0.148594	<0.001*	0.1364	US-WT	1
Orf3a	1.311e-05	<0.001*	0.3641	8.679e-07	<0.001*	0.008883	0.48159	<0.001*	0.4446	US-MT	1
Orf3a	2.737e-06	<0.001*	0.07127	1.825e-06	<0.001*	0.01662	0.086239	<0.001*	0.102	US-WT	2
Orf3a	1.112e-05	<0.001*	0.3595	1.547e-06	<0.001*	0.02318	0.37534	<0.001*	0.4543	US-MT	2
Orf3a	5.766e-07	0.301	0.003264	0	NA	NA	0.0212	0.233	0.01467	US-WT	3
Orf3a	5.244e-06	<0.001*	0.2694	8.467e-07	<0.001*	0.02461	0.189043	<0.001*	0.3609	US-MT	3
Orf3a	3.495e-06	0.552	NA	0	NA	NA	0.2036	0.551	NA	US-WT	4
Orf3a	3.25e-06	<0.001*	0.2503	2.74e-06	<0.001*	0.0834	0.124318	<0.001*	0.277	US-MT	4
Orf6	6.278e-07	<0.001*	0.005935	2.064e-06	<0.001*	0.008676	0.00728	<0.001*	0.006451	UK-WT	1
Orf6	6.656e-07	<0.001*	0.00734	8.638e-07	<0.001*	0.003676	0.00886	<0.001*	0.008314	UK-MT	1
ORf6	2.944e-07	0,021*	0.003668	1.2e-06	0,0056*	0.005641	0.004203	0,012*	0.004498	UK-WT	2
Orf6	4.89e-07	<0.001*	0.007129	7.837e-07	<0.001*	0.003988	0.0063212	<0.001*	0.008045	UK-MT	2
Orf6	5.788e-07	0.0546	0.002114	3.428e-06	<0.001*	0.009049	0.046177	<0.001*	0.04248	US-WT	1
Orf6	4.915e-07	0,0139*	0.001537	7.12e-07	0,0085*	0.001806	0.039296	<0.001*	0.03781	US-MT	1
Orf6	1.564e-06	0,0028*	0.01554	9.06e-06	0,0014*	0.01807	0.026009	<0.001*	0.02853	US-WT	2
Orf6	4.328e-07	<0.001*	0.005036	1.112e-06	<0.001*	0.004993	0.023068	<0.001*	0.02932	US-MT	2
Orf6	0	NA	NA	0	NA	NA	0.000248	0,0065*	0.2023	US-WT	3
Orf6	7.274e-07	<0.001*	0.01451	5.905e-07	0,0147*	0.004127	0.02031	<0.001*	0.03915	US-MT	3
Orf6	0	NA	NA	0	NA	NA	4.475e-06	0.0515	0.9869	US-WT	4
Orf6	7.333e-08	0.309	7.138e-05	4.242e-07	0.159	0.001961	0.009484	<0.001*	0.0988	US-MT	4
Orf7a	1.855e-07	0.0741	0.001174	1.819e-09	0.0741	0.001174	0.00217	0,0315*	0.001944	UK-WT	1
Orf7a	3.041e-07	0,00514*	0.002197	4.054e-07	0,0426*	0.001002	0.0030657	0,0015*	0.002908	UK-MT	1
Orf7a	1.399e-06	<0.001*	0.01453	1.13e-06	0,0496*	0.00242	0.01323	<0.001*	0.01571	UK-WT	2
Orf7a	9.324e-07	<0.001*	0.00907	3.305e-07	<0.001*	0.001227	0.0084535	<0.001*	0.01087	UK-MT	2
Orf7a	1.485e-06	0,0474*	0.001959	4.99e-07	0.147	0.0007403	0.026106	<0.001*	0.0236	US-WT	1
Orf7a	4.728e-07	<0.001*	0.002779	1.315e-06	0.0559	0.0006707	0.029477	<0.001*	0.2758	US-MT	1
Orf7a	1.049e-06	0.118	0.002045	9.854e-09	0.136	0.001731	0.024917	<0.001*	0.02993	US-WT	2
Orf7a	7.033e-07	0,0011*	0.00196	1.225e-06	0,0239*	0.0008268	0.028211	<0.001*	0.03637	US-MT	2
Orf7a	0	NA	NA	0	NA	NA	0.0001585	0,0051*	0.2015	US-WT	3
Orf7a	6.656e-07	0,0112*	0.004025	2.857e-07	0.153	0.0007722	0.012436	<0.001*	0.02393	US-MT	3
Orf7a	0	NA	NA	0	NA	NA	4.475e-06	0.0515	0.9869	US-WT	4
Orf7a	5.269e-07	0,0142*	0.008574	9.31e-06	0,0216*	0.007317	0.004887	0,0103*	0.009548	US-MT	4
Orf7b	8.918e-07	0,0464*	0.001591	5.864e-07	0.144	0.0006101	0.21379	<0.001*	0.1993	UK-WT	1
Orf7b	1.811e-07	0.0804	0.0006624	3.055e-07	0.176	0.0002677	0.229155	<0.001*	0.2187	UK-MT	1
Orf7b	1.523e-06	0,0033*	0.006446	7.646e-07	0.0784	0.001779	0.17912	<0.001*	0.2041	UK-WT	2
Orf7b	9.025e-07	<0.001*	0.004932	2.038e-07	0.0682	0.0002525	0.173199	<0.001*	0.2084	UK-MT	2
Orf7b	4.186e-07	0.19	0.0006259	3.656e-09	0.19	0.0006259	0.1525	<0.001*	0.1431	US-WT	1
Orf7b	9.096e-08	0.276	5.959e-05	3.002e-06	<0.001*	0.00516	0.165056	<0.001*	0.1551	US-MT	1
Orf7b	6.356e-07	0.268	0.000372	5.898e-07	0.314	2.294e-05	0.18145	<0.001*	0.1982	US-WT	2
Orf7b	2.019e-06	0,0464*	0.000747	1.471e-06	<0.001*	0.003468	0.111995	<0.001*	0.129	US-MT	2
Orf7b	3.831e-06	0.331	NA	3.499e-08	0.331	NA	0.018	0.313	0.001664	US-WT	3
Orf7b	7.974e-07	0,0067*	0.005206	5.778e-07	0.092	0.001511	0.045317	<0.001*	0.08524	US-MT	3
Orf7b	0	NA	NA	0	NA	NA	7.535e-05	0.427	0.2258	US-WT	4
Orf7b	2.77e-07	0.151	0.001922	4.335e-07	0.325	NA	0.040681	<0.001*	0.0912	US-MT	4
Orf8	1.898e-06	<0.001*	0.03296	6.541e-07	0,0116*	0.002881	0.047404	<0.001*	0.04505	UK-WT	1
Orf8	4.136e-07	<0.001*	0.009896	5.006e-07	0,0012*	0.003061	0.015619	<0.001*	0.01603	UK-MT	1
Orf8	2.131e-06	<0.001*	0.04738	6.401e-07	0.1	0.001442	0.050736	<0.001*	0.0582	UK-WT	2
Orf8	1.165e-06	<0.001*	0.02194	5.616e-07	<0.001*	0.003126	0.031657	<0.001*	0.04028	UK-MT	2
Orf8	2.257e-05	<0.001*	0.3105	1.795e-06	0,0093*	0.004871	0.46271	<0.001*	0.4126	US-WT	1
Orf8	2.621e-06	<0.001*	0.03199	5.295e-07	0.0908	0.0005403	0.103356	<0.001*	0.1004	US-MT	1
Orf8	1.979e-05	<0.001*	0.3112	1.788e-06	0,0051*	0.01018	0.3785	<0.001*	0.452	US-WT	2
Orf8	4.216e-06	<0.001*	0.08521	8.627e-07	<0.001*	0.005701	0.1164	<0.001*	0.1397	US-MT	2
Orf8	2.701e-05	<0.001*	0.6871	4.543e-06	0.137		0.4561	<0.001*	0.8058	US-WT	3
Orf8	1.683e-06	<0.001*	0.05453	5.479e-06	<0.001*	0.01677	0.041854	<0.001*	0.08104	US-MT	3
Orf8	0	NA	NA	0	NA	NA	0	NA	NA	US-WT	4
Orf8	2.898e-06	<0.001*	0.08566	1.627e-06	0,0121*	0.01056	0.057116	<0.001*	0.1242	US-MT	4
RdRp	2.315e-06	<0.001*	0.254	2.548e-07	<0.001*	0.01444	0.36767	<0.001*	0.3433	UK-WT	1
RdRp	6.324e-07	<0.001*	0.07812	2.937e-06	<0.001*	0.2184	0.123355	<0.001*	0.1244	UK-MT	1
RdRp	2.162e-06	<0.001*	0.296	3.337e-07	<0.001*	0.02571	0.33736	<0.001*	0.3872	UK-WT	2
RdRp	6.823e-07	<0.001*	0.1037	2.907e-06	<0.001*	0.2713	0.114556	<0.001*	0.1419	UK-MT	2
RdRp	1.496e-06	<0.001*	0.1677	3.627e-07	<0.001*	0.02313	0.32128	<0.001*	0.2954	US-WT	1
RdRp	4.714e-07	<0.001*	0.05268	6.826e-06	<0.001*	0.4951	0.06425	<0.001*	0.06421	US-MT	1
RdRp	1.582e-06	<0.001*	0.2071	3.197e-07	<0.001*	0.02549	0.28532	<0.001*	0.3368	US-WT	2
RdRp	7.078e-07	<0.001*	0.1039	5.536e-06	<0.001*	0.5204	0.075392	<0.001*	0.09428	US-MT	2
RdRp	8.822e-07	0,0149*	0.1502	2.148e-07	0.32	0.0006271	0.16439	<0.001*	0.282	US-WT	3
RdRp	1.228e-06	<0.001*	0.2184	4.099e-06	<0.001*	0.5298	0.084007	<0.001*	0.1608	US-MT	3
RdRp	0	NA	NA	0	NA	NA	0.2395	0.448	0.1611	US-WT	4
RdRp	8.755e-07	<0.001*	0.2382	4.715e-06	<0.001*	0.7227	0.024221	<0.001*	0.05551	US-MT	4
S	2.732e-07	<0.001*	0.05089	7.971e-07	<0.001*	0.05094	0.05849	<0.001*	0.05525	UK-WT	1
S	1.112e-06	<0.001*	0.2058	1.47e-06	<0.001*	0.08508	0.221083	<0.001*	0.2119	UK-MT	1
S	4.475e-07	<0.001*	0.0946	1.029e-06	<0.001*	0.06395	0.088695	<0.001*	0.1018	UK-WT	2
S	1.249e-06	<0.001*	0.2754	1.3e-06	<0.001*	0.09644	0.23043	<0.001*	0.2773	UK-MT	2
S	2.526e-07	<0.001*	0.03866	4.488e-06	<0.001*	0.1645	0.044334	<0.001*	0.04046	US-WT	1
S	2.742e-06	<0.001*	0.3828	6.537e-07	<0.001*	0.02517	0.447369	<0.001*	0.4063	US-MT	1
S	2.485e-07	<0.001*	0.04401	4.648e-06	<0.001*	0.1507	0.047075	<0.001*	0.05829	US-WT	2
S	2.492e-06	<0.001*	0.4479	1.365e-06	<0.001*	0.08769	0.36548	<0.001*	0.4495	US-MT	2
S	1.343e-06	<0.001*	0.4677	0	NA	NA	0.27433	<0.001*	0.4746	US-WT	3
S	1.702e-06	<0.001*	0.4683	1.718e-06	<0.001*	0.161	0.229877	<0.001*	0.4305	US-MT	3
S	2.056e-06	0.552	NA	5.564e-06	0.448	0.1611	0.2036	0.551	NA	US-WT	4
S	1.271e-06	<0.001*	0.3717	1.864e-06	<0.001*	0.1857	0.155328	<0.001*	0.3365	US-MT	4
